# Rapid NGS Analysis on Google Cloud Platform: performance benchmark and user tutorial

**DOI:** 10.1101/2024.12.10.24318826

**Authors:** Eugenio Franzoso, Mariangela Santorsola, Francesco Lescai

## Abstract

Next-Generation Sequencing (NGS) is being increasingly adopted in clinical settings as a tool to increase diagnostic yield in genetically determined pathologies. However, for patients in critical conditions the time-to-results of data analysis is crucial for a rapid diagnosis and response. Sentieon DNASeq and Clara Parabricks Germline are two widely used pipelines for ultra-rapid NGS analysis, but their high computational demands often exceed the resources available in many healthcare facilities. Cloud platforms, like Google Cloud Platform (GCP), offer scalable solutions to address these limitations. Yet, setting up these pipelines in a cloud environment can be complex. This work provides a benchmark of the two solutions, and offers a comprehensive tutorial aimed at easing their implementation on GCP by healthcare bioinformaticians. Additionally, it presents a valuable cost guidance to healthcare managers who consider implementing cloud-based NGS processing. Using five publicly available exome (WES) and five genome (WGS) samples, we benchmarked both pipelines on GCP in terms of runtime, cost, and resource utilisation. Our results show that Sentieon and Parabricks perform comparably. Both pipelines are viable options for rapid, cloud-based NGS analysis, enabling healthcare providers to access advanced genomic tools without the need for extensive local infrastructure.
