## supplementary table 1 for "Rapid NGS Analysis on Google Cloud Platform: performance benchmark and user tutorial"

### Sheet: Sheet1
DATASET	IDENTIFIER	SIZE (GB)
exome	SRR11012403	4.4
exome	SRR11012404	4.5
exome	SRR11012405	4.9
exome	SRR11012406	4.4
exome	SRR11012408	3.9
genome	ERR1955532	44
genome	ERR1955536	42
genome	ERR1955539	47
genome	ERR1955540	35
genome	ERR1955541	47
