## supplementary table 1 for "Rapid NGS Analysis on Google Cloud Platform: performance benchmark and user tutorial"

### Sheet: Sheet1
ID	Software	Runtime (h/m/s)	Cost ($)
SRR11012403	Sentieon	00:14:00	0.82
SRR11012403	Parabricks	00:12:00	0.77
SRR11012404	Sentieon	00:15:03	0.95
SRR11012404	Parabricks	00:12:00	0.71
SRR11012405	Sentieon	00:15:38	1.03
SRR11012405	Parabricks	00:12:00	0.74
SRR11012406	Sentieon	00:14:48	0.97
SRR11012406	Parabricks	00:10:00	0.74
SRR11012408	Sentieon	00:16:00	0.96
SRR11012408	Parabricks	00:14:00	0.93
ERR1955532	Sentieon	00:03:21	10.03
ERR1955532	Parabricks	04:20:00	9.43
ERR1955536	Sentieon	03:00:00	10.7
ERR1955536	Parabricks	04:22:00	8.16
ERR1955539	Sentieon	03:45:00	9.76
ERR1955539	Parabricks	00:04:41	10.6
ERR1955540	Sentieon	03:02:00	8.02
ERR1955540	Parabricks	04:06:00	8.13
ERR1955541	Sentieon	03:50:00	9.44
ERR1955541	Parabricks	04:40:00	10.6
